# Single Site performance of AI software for stroke detection and Triage

**DOI:** 10.1101/2021.04.02.21253083

**Authors:** Dan Paz, Daniel Yagoda, Theodore Wein

## Abstract

**Background:** Recently developed software utilizing artificial intelligence for fast detection and triage of stroke cases has the potential to accelerate stroke care and improve patient outcomes. We performed this analysis to evaluate the performance and time-to-notification of one such software - RAPID LVO.

**Methods:** We created a database of 151 consecutive acute stroke patients for whom CT scans were processed by the RAPID LVO software over a period of eight months. The LVO notification and time to notification of the software were collected, alongside patient information and the CTA findings.

**Results:** RAPID LVO achieved a sensitivity of 63.6% and specificity of 85.8% for large vessel occlusion, with an average time to notification of 32.53 minutes.

**Conclusions:** RAPID LVO has low sensitivity, moderate specificity and high time-to-notification performance. Our study data demonstrated in particular low overall sensitivity (63%) for distal occlusions (M2-3). The disparity between the observed performance and the performance reported in RAPID LVO’s FDA clearance demonstrates the importance of independent, multi-center evaluation. The gap between the performance in this study compared to published records of RAPID AI may be due to differences in imaging hardware, software implementation, connectivity or clinical definitions.
