## Supplemental results Excel for "Single Site performance of AI software for stroke detection and Triage"

### Sheet: גיליון1
	LVO Y/N ground tr	side	location	Rapid det y/n	Scan time	notification time	comments
1	Y	R	M3	N
2	N	N	N	N
3	N	N	N	N
4	Y	R	M1	Y	06:14:00	06:31:00
5	N	N	N	N
6	N	N	N	N
7	Y	L	M2	Y	16:04:00	16:24:00
8	N	N	N	Y	18:55:00	19:12:00	Rapid detection rt m1
9	N	N	N	N
10	Y	L	M2	Y	17:19:00	17:43:00
11	N	N	N	N
12	Y	L	ICA	Y	02:26:00	02:44:00
13	Y	L	M1	Y	09:30:00	09:45:00
14	Y	R	M2	N
15	Y	L	M3	N
16	N	N	N	Y	21:54:00	22:12:00	Rapid detection rt m1
17	N	N	N	N
18	N	N	N	N
19	N	N	N	N
20	Y	R	M1	Y	07:06:00	07:25:00
21	Y	L	M2	Y	11:31:00	11:51:00
22	N	N	N	N
23	N	N	N	N
24	N	N	N	N
25	Y	L	M2	Y	22:40:00	22:56:00
26	N	N	N	N
27	N	N	N	N
28	N	N	N	N
29	N	N	N	N
30	N	N	N	N
31	N	N	N	N
32	N	N	N	N
33	Y	L	M1	Y	04:40:00	04:56:00
34	N	N	N	N
35	Y	RT	M1	Y	19:33:00	19:49:00
36	N	N	N	N
37	N	N	N	N
38	N	N	N	N
39	N	N	N	N
40	N	N	N	N
41	Y	RT	M1	Y	16:10:00	16:26:00
42	N	N	N	N
43	Y	RT	Tandem-ICA and M1	N
44	Y	RT	M1	Y	08:43:00	09:00:00
45	N	N	N	N
46	N	N	N	N
47	N	N	N	N
48	Y	RT	M2	Y	14:07:00	14:23:00
49	Y	LT	M1	Y	21:21:00	21:36:00
50	N	N	N	N
51	N	N	N	N
52	Y	LT	M2	N
53	N	N	N	N
54	N	N	N	N
55	Y	LT	M1	Y	08:48:00	12:40:00
56	Y	RT	M1	Y	13:49:00	14:10:00
57	Y	RT	M1	Y	10:42:00	11:10:00
58	Y	RT	M1	Y	07:33:00	07:52:00
59	Y	LT	M2	N
60	N	N	N	N
61	N	N	N	Y	03:33:00	03:56:00
62	N	N	N	N
63	N	N	N	N
64	N	N	N	N
65	N	N	N	N
66	N	N	N	N
67	Y	LT	M1	Y	04:02:00	04:22:00
68	Y	LT	M2-3	N
69	N	N	N	Y	05:37:00	05:55:00	LT ICA SEVERE STENOSIS
70	N	N	N	N
71	N	N	N	N
72	N	N	N	N
73	Y	LT	ICA	Y
74	N	N	N	Y	11:57:00	12:28:00	Chronic occlusion
75	Y	RT	M2	N
76	N	N	N	N
77	N	N	N	N
78	Y	LT	M1	Y	12:56:00	13:15:00
9	N	N	N	N
80	N	N	N	N
81	N	N	N	N
82	N	N	N	N
83	N	N	N	Y	01:47:00	02:06:00	Severe ICA stenosis
84	Y	LT	M2	N
85	N	N	N	N
86	N	N	N	N
87	Y	RT	M2	N
88	Y	LT	M2	N
89	Y	RT	M2	N
90	N	N	N	N
91	Y	LT	M1	Y	20:37:00	10:20:00
92	Y	LT	M2	N
93	Y	RT	P1	N
94	N	N	N	N
95	N	N	N	N
96	y	R	M1	Y	07:37:00	07:52:00
97	n	N	N	N
98	n	N	N	N
99	y	R	M2	N
100	y	R	M2	Y	03:42:00	03:57:00
101	y	L	M1	Y	11:31:00	11:47:00
102	n	N	N	Y	11:30:00	11:49:00	RAPID detection Rt M1
103	n	N	N	N
104	y	L	M2	Y	03:10:00
105	y	R	M2	Y	07:01:00
106	n	N	N	Y	09:59:00
107	n	N	N	N	16:20:00
108	y	R	ICA	N	12:58:00	01:17:00	RAPID Detection wrong side LT instead RT
109	y	L	M1	Y	08:17:00	08:31:00
110	n	N	N	Y	12:43:00	01:00:00
111	y	R	M2	Y	05:47:00	06:03:00
112	y	R	M2-3	N
113	y	R	M1	Y	08:44:00	08:58:00
114	y	R	M1	Y	10:54:00	11:09:00
115	y	R	ICA	Y	10:37:00	10:52:00
116	y	L	M2	N
117	n	N	N	N
118	n	N	N	N
119	y	R	M1	Y	02:12:00	02:41:00
120	n	N	N	N
121	y	L	M1	N
122	y	L	M1	Y	01:37:00	01:53:00
123	n	N	N	N
124	n	N	N	N
125	n	N	N	N
126	n	N	N	N
127	n	N	N	N
128	y	R	M1	N	15:15:00
129	y	L	M2	N	12:39:00
130	n	n	n	n	20:50:00
131	n	n	n	n	14:13:00
132	n	n	n	n	12:52:00
133	y	R	M1	y	22:20:00	22:33:00
134	n	n	n	y	20:03:00	20:43:00	The pateint had left subdural hygroma, no LVO
135	y	L	M1	Y	10:47:00	11:03:00	Dissection ICA
136	y	L	M1	Y	12:16:00	19:03:00
137	y	L	M2	N
138	n	N	N	Y	03:16:00	03:31:00
139	y	L	M1	Y	02:04:00	02:27:00
140	n	n	n	n
141	n	n	n	n
142	n	n	basilar	N			Rapid LVO detected Rt M1 the occlusion was at the basilar artery and there was right M1 stenosis
143	y	L	M1	n
144	y	LT	M2	n
145	n	n	n	n	n	n
146	y	RT	M1	Y	09:26:00	09:41:00
147	n	n	n	n	n	n
148	Y	LT	M2	y	21:56:00	22:12:00
149	Y	RT	M1	Y	12:09:00	12:25:00
150	N	N	N	N
151	N	N	N	Y			Rapid LVO detected Lt M1, there was RT m1 stenosis
